# DNA Methylation as a Potential Mediator of the Association Between Prenatal Tobacco and Alcohol Exposure and Child Neurodevelopment in a South African Birth Cohort

**DOI:** 10.1101/2022.05.20.22275378

**Authors:** Sarina Abrishamcar, Junyu Chen, Dakotah Feil, Anna Kilanowski, Nastassja Koen, Aneesa Vanker, Catherine J. Wedderburn, Kirsten A. Donald, Heather J. Zar, Dan J. Stein, Anke Hüls

## Abstract

Prenatal tobacco exposure (PTE) and prenatal alcohol exposure (PAE) have been associated with an increased risk of delayed neurodevelopment in children as well as differential newborn DNA methylation (DNAm). However, the biological mechanisms connecting PTE and PAE, DNAm, and neurodevelopment are largely unknown. Here we aim to determine whether differential DNAm mediates the association between PTE and PAE and neurodevelopment at 6 (N=113) and 24 months (N=187) in children from the South African Drakenstein Child Health Study. PTE and PAE were assessed antenatally using urine cotinine measurements and the ASSIST questionnaire, respectively. Cord blood DNAm was measured using the EPIC and 450K BeadChips. Neurodevelopment (cognitive, language, motor, adaptive behavior, socioemotional) was measured using the Bayley Scales of Infant and Toddler Development, Third Edition. We constructed methylation risk scores (MRS) for PTE and PAE and conducted causal mediation analysis (CMA) with these MRS as mediators. Next, we conducted a high-dimensional mediation analysis to identify individual CpG sites as potential mediators, followed by a CMA to estimate the average causal mediation effects (ACME) and total effect (TE).

PTE and PAE were associated with neurodevelopment at 6 but not at 24 months. PTE MRS reached a prediction accuracy (R^2^) of 0.23 but did not significantly mediate the association between PTE and neurodevelopment. PAE MRS was not predictive of PAE (R^2^=0.006). For PTE, 31 CpG sites and 8 CpG sites were identified as significant mediators (ACME and TE *P*<0.05) for the cognitive and motor domains at 6 months, respectively. For PAE, 16 CpG sites and 1 CpG site were significant mediators for the motor and adaptive behavior domains at 6 months, respectively. Several genes including *MAD1L1, CAMTA1*, and *ALDH1A2* have been implicated in neurodevelopmental delay, suggesting that differential DNAm may partly explain the biological mechanisms underlying the relationship between PTE and PAE and child neurodevelopment.
