## Supplemental Tables for "DNA Methylation as a Potential Mediator of the Association Between Prenatal Tobacco and Alcohol Exposure and Child Neurodevelopment in a South African Birth Cohort"

### Sheet: Table of Contents
Table of Contents
Table S1	Association of Prenatal Tobacco Exposure and Neurodevelopment at 6 months and 24 months
Table S2	Association of Prenatal Alcohol Exposure and Neurodevelopment at 6 months and 24 months
Table S3	Causal mediation analysis for PTE (exposure), MRS (mediator), and neurodevelopment (outcome) at 6 months
Table S4	High-dimensional mediation analysis (DACT) at 24 months as validation for all significant mediators identified between PTE and neurodevelopment at 6 months
Table S5	High-dimensional mediation analysis (DACT) at 24 months as validation for all significant mediators identified between PAE and neurodevelopment at 6 months

### Sheet: Table S1
Table S1: Association of Prenatal Tobacco Exposure and Neurodevelopment at 6 months and 24 months
	6 months			24 months
Domain	Beta	95% CI	P-value	Beta	95% CI	P-value
Cognitive	-0.015117	(-0.028, -0.002)	0.023	-0.001179	(-8.17E-03, 5.82E-03)	0.74
Language	-0.010426	(-0.027, 0.005)	0.1823	-0.005021	(-0.015, 4.83E-03)	0.3153
Motor	-0.01333	(-0.028, 0.001)	0.07	-0.006421	(-0.017, 0.004)	0.2338
Adaptive Behavior	-0.005348	(-0.013, 0.002)	0.1724	-0.004528	(-0.014, 0.005)	0.3647
Socioemotional	-0.00479	(-0.022, 0.012)	0.57726	-0.0001946	(-0.015, 0.014)	0.979

### Sheet: Table S2
Table S2: Association of Prenatal Alcohol Exposure and Neurodevelopment at 6 months and 24 months
	6 months			24 months
Domain	Beta	95% CI	P-value	Beta	95% CI	P-value
Cognitive	-3.3195	(-9.86, 3.23)	0.3164	0.9033	(-2.83, 4.63)	0.633
Language	-4.41755	(-12.19, 3.35)	0.2617	0.943642	(-4.38, 6.27)	0.7268
Motor	-9.357	(-16.64, -2.08)	0.0124	-0.438899	(-6.02, 5.14)	0.8767
Adaptive Behavior	-3.683	(-7.60, 0.23)	0.065	0.343358	(-4.90, 5.59)	0.8973
Socioemotional	-6.68	(-15.30, 1.94)	0.12737	5.062	(-2.70, 12.82)	0.1996

### Sheet: Table S3
Table S3: Causal mediation analysis for PTE (exposure), MRS (mediator), and neurodevelopment (outcome) at 6 months
	ACME				ADE				TE				PM
Domain	Beta	LCI	UCI	P-value	Beta	LCI	UCI	P-value	Beta	LCL	UCL	P-value	Beta	LCL	UCL	P-value
Cognitive	0.00634	-0.00384	0.02	0.198	-0.02142	-0.03958	-0.01	0.01	-0.015117	-0.028	-0.002	0.014	-0.41917	-2.08884	0.43	0.208
Language	0.000375	-0.012065	0.01	0.89	-0.010801	-0.034291	0.01	0.34	-0.010426	-0.0258387	0.00498604	0.22	-0.035941	-4.55981	5.15	0.91
Motor	-0.00216	-0.01317	0.01	0.7	-0.01117	-0.02891	0.01	0.24	-0.01333	-0.027782	0.00111301	0.11	0.16236	-2.10203	2.39	0.69
Adaptive Behavior	-0.000695	-0.006241	0.01	0.77	-0.004652	-0.014491	0.01	0.33	-0.005348	-0.013072	0.00237659	0.17	0.130013	-3.19225	3.4	0.83
Socioemotional	-0.00637	-0.01941	0.01	0.29	0.00158	-0.02071	0.02	0.82	-0.00479	-0.0217986	0.0122187	0.57	1.32937	-7.49905	12.65	0.69
PTE= Prenatal Tobacco Exposure
MRS= Methylation Risk Scores
ACME= Average Causal Mediation Effect
ADE= Average Direct Effect
TE= Total Effect
PM= Percent Mediated
LCI= Lower 95% Confidence Interval
UCI=Upper 95% Confidence Interval

### Sheet: Table S4
Table S4: High-dimensional mediation analysis (DACT) at 24 months as validation for all significant mediators identified between PTE and neurodevelopment at 6 months
Domain	CpG (Gene)	ACME (95% CI)	ACME P-value	ADE (95% CI)	ADE P-value	Total Effect (95% CI)	TE P-value	PM (95% CI)	PM P-value
Cognitive	cg00480142	-5.6e-04 (-2.1e-03, 4.5e-04)	0.354	-6.1e-04 (-7.6e-03, 5.7e-03)	0.8	-1.2e-03 (-7.9e-03, 4.9e-03)	0.69	0.48 (-2.4, 2.4)	0.78
	cg00613752 (GPR6)	-5.0e-04 (-2.8e-03, 1.4e-03)	0.67	-7.7e-04 (-7.6e-03, 5.8e-03)	0.79	-1.3e-03 (-8.0e-03, 4.8e-03)	0.67	0.4 (-4.3, 2.8)	0.888
	cg01258793 (MAD1L1)	-5.8e-04 (-2.5e-03, 4.5e-04)	0.316	-7.2e-04 (-7.4e-03, 5.5e-03)	0.806	-1.3e-03 (-8.0e-03, 4.9e-03)	0.662	0.44 (-3.4, 3)	0.794
	cg02215141	-5.5e-04 (-2.2e-03, 5.1e-04)	0.342	-7.1e-04 (-7.2e-03, 5.3e-03)	0.806	-1.3e-03 (-8.0e-03, 4.9e-03)	0.662	0.44 (-2.5, 3.7)	0.752
	cg02423105 (CDH26)	-6.7e-04 (-2.6e-03, 7.4e-04)	0.344	-1.1e-03 (-7.8e-03, 4.7e-03)	0.698	-1.8e-03 (-8.7e-03, 4.4e-03)	0.582	0.38 (-3.1, 3.1)	0.666
	cg02668773 (MPO)	-9.4e-05 (-2.1e-03, 1.8e-03)	0.918	-1.2e-03 (-8.0e-03, 5.3e-03)	0.698	-1.3e-03 (-8.1e-03, 4.9e-03)	0.67	0.072 (-2.3, 2.3)	0.892
	cg02879122 (CCDC144A)	-5.0e-04 (-2.4e-03, 8.8e-04)	0.546	-8.1e-04 (-8.0e-03, 5.8e-03)	0.796	-1.3e-03 (-8.0e-03, 4.9e-03)	0.656	0.38 (-3.3, 2.8)	0.878
	cg03288340 (ZC3H4)	-1.5e-03 (-4.1e-03, 6.7e-04)	0.2	2.3e-04 (-6.7e-03, 6.8e-03)	0.986	-1.3e-03 (-8.1e-03, 5.0e-03)	0.66	1.2 (-5.8, 7.7)	0.768
	cg05129050 (CAMTA1)	-5.1e-04 (-2.9e-03, 1.4e-03)	0.586	-7.4e-04 (-8.1e-03, 6.4e-03)	0.808	-1.2e-03 (-7.9e-03, 4.9e-03)	0.668	0.41 (-4, 3.7)	0.978
	cg05331340 (ASGR1)	-5.2e-04 (-3.4e-03, 1.8e-03)	0.636	-1.1e-03 (-8.0e-03, 5.0e-03)	0.718	-1.6e-03 (-8.3e-03, 4.4e-03)	0.612	0.32 (-2.7, 2.8)	0.84
	cg08481075 (COL11A2)	-1.3e-03 (-3.2e-03, 1.6e-05)	0.058	-1.8e-04 (-7.1e-03, 6.2e-03)	0.912	-1.5e-03 (-8.3e-03, 4.9e-03)	0.642	0.88 (-4.8, 5.4)	0.652
	cg08836481 (LARP4B)	-2.5e-03 (-5.9e-03, -2.8e-04)	0.022	2.2e-04 (-6.9e-03, 6.6e-03)	0.98	-2.3e-03 (-9.5e-03, 4.0e-03)	0.482	1.1 (-7.5, 7.5)	0.472
	cg09115275 (IL2RA)	9.6e-04 (-2.9e-04, 2.4e-03)	0.16	-2.1e-03 (-8.8e-03, 4.1e-03)	0.506	-1.2e-03 (-7.9e-03, 5.0e-03)	0.684	-0.82 (-6.3, 3.6)	0.72
	cg09964326 (FGFBP3)	7.3e-04 (-4.2e-04, 2.5e-03)	0.23	-1.9e-03 (-8.7e-03, 4.4e-03)	0.562	-1.1e-03 (-7.9e-03, 4.9e-03)	0.704	-0.65 (-3.3, 4.5)	0.71
	cg10149329 (MFSD8)	-5.9e-04 (-2.2e-03, 3.9e-04)	0.258	-7.2e-04 (-7.4e-03, 5.7e-03)	0.804	-1.3e-03 (-8.0e-03, 4.8e-03)	0.66	0.45 (-3, 2.5)	0.734
	cg10780097 (AMD1)	-1.8e-04 (-1.3e-03, 7.5e-04)	0.732	-1.1e-03 (-8.0e-03, 4.9e-03)	0.714	-1.3e-03 (-8.0e-03, 4.8e-03)	0.668	0.14 (-1.2, 1.7)	0.964
	cg12031962 (ALDH1A2)	-1.5e-03 (-3.7e-03, -1.2e-04)	0.026	1.8e-04 (-7.0e-03, 6.6e-03)	0.992	-1.3e-03 (-8.1e-03, 4.6e-03)	0.648	1.1 (-7, 5.5)	0.654
	cg12428160	-1.1e-03 (-3.4e-03, 8.1e-04)	0.246	-5.9e-04 (-7.6e-03, 5.7e-03)	0.816	-1.7e-03 (-8.2e-03, 4.6e-03)	0.574	0.65 (-4.6, 4.7)	0.68
	cg13889963 (CALB1)	-5.5e-04 (-2.6e-03, 1.5e-03)	0.608	-7.3e-04 (-8.1e-03, 6.0e-03)	0.8	-1.3e-03 (-7.9e-03, 4.8e-03)	0.66	0.43 (-2.8, 3.9)	0.912
	cg13918314 (ANAPC13)	-1.3e-03 (-3.8e-03, 1.5e-04)	0.096	-2.4e-04 (-7.0e-03, 6.0e-03)	0.9	-1.6e-03 (-8.3e-03, 4.6e-03)	0.596	0.84 (-5.6, 5.9)	0.624
	cg14323109 (KDR)	9.1e-04 (-2.9e-04, 2.7e-03)	0.206	-2.2e-03 (-8.9e-03, 4.2e-03)	0.498	-1.2e-03 (-7.9e-03, 4.9e-03)	0.666	-0.74 (-4, 3)	0.744
	cg14896134	-6.7e-04 (-3.4e-03, 1.1e-03)	0.458	-6.6e-04 (-7.9e-03, 6.1e-03)	0.818	-1.3e-03 (-8.1e-03, 4.8e-03)	0.652	0.5 (-4, 3.6)	0.878
	cg15624376 (HOXA4)	-1.7e-03 (-4.0e-03, -1.2e-04)	0.03	1.7e-04 (-6.9e-03, 6.5e-03)	0.982	-1.6e-03 (-8.4e-03, 4.7e-03)	0.604	1.1 (-5, 6)	0.594
	cg18780259 (GDF1)	1.0e-03 (-1.1e-03, 3.6e-03)	0.362	-2.3e-03 (-9.2e-03, 4.4e-03)	0.504	-1.2e-03 (-7.9e-03, 4.8e-03)	0.67	-0.84 (-4.2, 3.6)	0.756
	cg19611886	-2.6e-03 (-6.7e-03, -7.1e-05)	0.046	-1.1e-04 (-6.9e-03, 6.2e-03)	0.898	-2.7e-03 (-9.8e-03, 3.8e-03)	0.414	0.96 (-6.2, 7.2)	0.428
	cg22263591 (SLC39A11)	-1.8e-03 (-4.5e-03, 3.4e-04)	0.088	-3.4e-06 (-7.0e-03, 6.0e-03)	0.93	-1.8e-03 (-8.6e-03, 4.5e-03)	0.58	1 (-6.2, 6.6)	0.588
	cg23219570 (FGF23)	-1.8e-03 (-4.8e-03, 9.3e-04)	0.172	-2.3e-05 (-7.1e-03, 6.5e-03)	0.952	-1.8e-03 (-8.8e-03, 4.2e-03)	0.562	0.99 (-6.7, 5.9)	0.614
	cg23643526 (HAO2)	-8.2e-04 (-2.7e-03, 8.0e-04)	0.35	-3.0e-04 (-7.4e-03, 6.2e-03)	0.872	-1.1e-03 (-7.8e-03, 5.0e-03)	0.7	0.73 (-3.6, 3.1)	0.842
	cg25284031 (HVCN1)	-1.0e-03 (-4.1e-03, 1.2e-03)	0.45	-7.4e-04 (-8.1e-03, 5.7e-03)	0.772	-1.7e-03 (-8.6e-03, 4.3e-03)	0.596	0.58 (-4.3, 3.7)	0.734
	cg25823085 (ABCB4)	7.6e-05 (-1.1e-03, 1.6e-03)	0.832	-1.3e-03 (-8.2e-03, 5.3e-03)	0.654	-1.3e-03 (-7.9e-03, 4.9e-03)	0.68	-0.061 (-2.2, 1.7)	0.92
	cg25857569 (PPM1L)	-1.0e-03 (-3.4e-03, 1.2e-03)	0.33	-9.8e-04 (-7.9e-03, 5.2e-03)	0.722	-2.0e-03 (-9.0e-03, 4.2e-03)	0.544	0.51 (-3.9, 3.6)	0.65
Motor	cg00328376 (SKAP2)	-1.9e-03 (-7.4e-03, 2.3e-03)	0.33	-5.4e-03 (-0.0156, 5.7e-03)	0.308	-7.3e-03 (-0.0176, 2.9e-03)	0.184	0.26 (-2.1, 3.9)	0.41
	cg09490277 (FANCE)	-4.3e-04 (-7.0e-03, 5.1e-03)	0.884	-6.2e-03 (-0.0163, 3.8e-03)	0.246	-6.7e-03 (-0.017, 4.0e-03)	0.252	0.065 (-3, 4.5)	0.812
	cg14989316 (ZMIZ1-AS1)	-1.0e-03 (-4.2e-03, 2.5e-03)	0.764	-5.9e-03 (-0.0157, 4.3e-03)	0.254	-6.9e-03 (-0.0165, 2.7e-03)	0.2	0.15 (-2.1, 2.3)	0.808
	cg15188623 (ZNF710)	1.3e-03 (-4.1e-03, 6.9e-03)	0.19	-7.1e-03 (-0.0171, 3.7e-03)	0.142	-5.8e-03 (-0.0158, 4.3e-03)	0.37	-0.22 (-5.2, 3.5)	0.508
	cg22263591 (SLC39A11)	-7.7e-04 (-5.3e-03, 3.6e-03)	0.908	-5.9e-03 (-0.0166, 4.8e-03)	0.236	-6.7e-03 (-0.0163, 3.3e-03)	0.238	0.12 (-2, 3.7)	0.81
	cg24671734 (BTBD11)	-2.6e-04 (-5.6e-03, 3.8e-03)	0.648	-6.3e-03 (-0.0156, 3.4e-03)	0.204	-6.5e-03 (-0.0175, 3.9e-03)	0.3	0.04 (-2.7, 1.7)	0.8
	cg25284031 (HVCN1)	2.7e-03 (-1.5e-03, 8.8e-03)	0.56	-7.8e-03 (-0.0174, 1.9e-03)	0.274	-5.1e-03 (-0.015, 5.7e-03)	0.194	-0.53 (-8.9, 7.1)	0.638
	cg25857569 (PPM1L)	-6.3e-04 (-3.7e-03, 2.9e-03)	0.69	-6.3e-03 (-0.0165, 3.4e-03)	0.298	-6.9e-03 (-0.0165, 2.8e-03)	0.2	0.091 (-1.8, 1.8)	0.738

### Sheet: Table S5
Table S5: High-dimensional mediation analysis (DACT) at 24 months as validation for all significant mediators identified between PAE and neurodevelopment at 6 months
Domain	CpG (Gene)	ACME (95% CI)	ACME P-value	ADE (95% CI)	ADE P-value	Total Effect (95% CI)	TE P-value	PM (95% CI)	PM P-value
Motor	cg00086871 (TBC1D14)	-0.763 (-2.2, 0.52)	0.246	-0.064 (-5.91, 5.7)	0.962	-0.828 (-6.24, 4.68)	0.758	0.92 (-4.9, 4.4)	0.864
	cg00512279 (SLC18A2)	-0.481 (-1.6, 0.36)	0.232	-0.35 (-6.18, 5)	0.874	-0.827 (-6.4, 4.5)	0.742	0.58 (-1.8, 3)	0.806
	cg02230180 (HNRNPU)	-0.382 (-2.1, 1)	0.498	-0.44 (-6.15, 5.4)	0.868	-0.821 (-6.35, 4.51)	0.756	0.47 (-3, 3.7)	0.902
	cg03113572 (ZNF331)	-0.678 (-2.5, 0.87)	0.34	-0.15 (-6.1, 5.8)	0.95	-0.83 (-6.4, 4.77)	0.754	0.82 (-3.4, 4.5)	0.938
	cg04743947	0.947 (-0.43, 2.9)	0.17	-1.8 (-7.49, 4.1)	0.564	-0.829 (-6.31, 4.62)	0.75	-1.1 (-5.8, 4)	0.784
	cg04875987 (LRRC45)	0.671 (-0.61, 2.2)	0.286	-1.5 (-7.2, 4)	0.594	-0.852 (-6.37, 4.63)	0.74	-0.79 (-4.6, 2.7)	0.87
	cg05141711 (AGMAT)	-0.811 (-2.6, 0.53)	0.254	-0.094 (-5.82, 5.8)	0.962	-0.905 (-6.38, 4.49)	0.734	0.9 (-5, 4.6)	0.828
	cg09528884 (PTEN)	-0.891 (-2.5, 0.3)	0.16	-0.17 (-5.78, 5.5)	0.928	-1.06 (-6.73, 4.48)	0.692	0.84 (-3.9, 4.7)	0.688
	cg10137084 (CACNA2D3)	0.427 (-1.1, 2.1)	0.61	-1.2 (-6.77, 4.5)	0.656	-0.813 (-6.27, 4.62)	0.756	-0.53 (-3.1, 3.7)	0.994
	cg12653570	-0.481 (-2, 0.72)	0.41	-0.39 (-6.23, 5.2)	0.902	-0.876 (-6.44, 4.48)	0.728	0.55 (-2.6, 4)	0.902
	cg12789343	0.676 (-0.4, 2.3)	0.29	-1.6 (-6.92, 4.1)	0.546	-0.887 (-6.45, 4.67)	0.736	-0.76 (-4.2, 4)	0.85
	cg19340420 (RCN3)	-1.93 (-4.9, 4.9e-03)	0.052	1.1 (-4.92, 7.5)	0.736	-0.807 (-6.22, 4.55)	0.772	2.4 (-16, 13)	0.788
	cg22804663 (TDG)	0.404 (-0.79, 2)	0.502	-1.3 (-7.23, 4.5)	0.666	-0.86 (-6.5, 4.54)	0.74	-0.47 (-3, 2.3)	0.81
	cg23238147 (TMEM51-AS1)	-0.465 (-2.3, 1.1)	0.586	-0.41 (-5.97, 5.4)	0.872	-0.875 (-6.4, 4.54)	0.742	0.53 (-3.2, 3.8)	0.86
	cg24716343 (PCNX2)	0.536 (-0.23, 1.8)	0.214	-1.7 (-7.51, 4.1)	0.576	-1.11 (-6.65, 4.44)	0.688	-0.48 (-2.9, 2.6)	0.69
	cg26848718 (WT1)	0.668 (-1.5, 2.6)	0.538	-1.5 (-7.67, 4.8)	0.646	-0.873 (-6.41, 4.48)	0.734	-0.77 (-4.6, 4.8)	0.796
Adaptive	cg21553656 (DAG1)	-1.15 (-3.2, 0.12)	0.074	1.4 (-4.05, 6.6)	0.606	0.232 (-4.82, 5.13)	0.93	-5 (-9, 9.1)	0.936
